# Trajectories matter: Discovery and validation of ordered EHR sequences that inform clinical risk predictions

**DOI:** 10.1101/2025.09.14.25335720

**Authors:** Brice Edelman, Hannah Kim, Jeffrey Skolnick

## Abstract

**Objective:** To test whether temporally ordered clinical sequences mined from EHRs improve the understanding of downstream adverse outcomes versus unordered bag-of-codes representations.

**Materials and Methods:** Within the NIH All of Us Controlled Tier, we mined frequent ordered event pairs (A→B) and tested for risk elevation of later adverse events (C) to create three-event (A→B→C) sequences. The algorithm used observation-period–aware indexing, a maximum 5-year A→B gap, and 90-day latency before follow-up. Comparators were (B without prior A)→C (primary), B→A→C, (A without B)→C, and a calendar-time baseline. Covariates were balanced with inverse probability of treatment weighting (IPTW) Weighted Aalen–Johansen estimated cumulative incidence at 1, 2, and 5 years. Discovery and confirmation were analyzed separately with global Benjamini-Hochberg false discover rate (BH-FDR).

**Results:** Of 633,545 persons, 432,617 met eligibility (≥365 observed days) and were split 70/30 into discovery and confirmation. We mined 3,066,183 trajectories from the discovery set by combining 340,687 sufficiently supported A→B pairs with each of 9 curated adverse third events.

Due to compute constraints, we tested 20,565 of these trajectories (0.67%) for risk elevation. After discovery FDR, 234 trajectories advanced, and 39 validated for at least one time horizon in confirmation. At 5 years, the median risk ratio (RR) was 3.96 versus baseline and 2.18 versus B→C with no prior A. Reverse-order checks were feasible for 89.7% of hypotheses; the median (A→B→C) vs (B→A→C) RR was 1.21.

**Discussion:** Ordered trajectories captured clinically coherent pathways where temporal order added information beyond diagnosis presence alone.

**Conclusion:** Trajectory mining and confirmation reveal actionable, risk pathways that complement conventional risk models.
