## Supplementary for "Trajectories matter: Discovery and validation of ordered EHR sequences that inform clinical risk predictions": SensitivityAnalysis.xlsx

### Sheet: Sheet1
Sequence	Outcome	Horizon (Years)	Latency (days)	Max gap (days)	Status	Method	Bootstrap reps	N (A→B)	Cases (A→B)	N (B, no prior A)	Cases (B, no prior A)	N (B→A)	Cases (B→A)	CIF (A→B)	CIF (B, no prior A)	CIF (B→A)	Risk Difference (ΔCIF)	Risk Ratio (vs Primary)	Risk Ratio (vs Reverse)	p-value	95% CI (ΔCIF)	95% CI (RR)
Diabetes mellitus → Visual disturbance	myocardial_infarction	1	30	1825	success	poisson_bootstrap	250	1835	165	6215	225	895	50	0.017	0.0052	0.0125	0.0118	3.2506	1.3647	0	(0.006, 0.020)
Diabetes mellitus → Visual disturbance	myocardial_infarction	1	90	365	success	poisson_bootstrap	250	575	70	6115	215			0.0287	0.004		0.0246	7.1174		0	(0.010, 0.040)
Diabetes mellitus → Visual disturbance	myocardial_infarction	1	90	1825	success	poisson_bootstrap	250	1820	160	6115	215	875	50	0.019	0.0042	0.0111	0.0148	4.5597	1.7033	0	(0.008, 0.023)
Diabetes mellitus → Visual disturbance	myocardial_infarction	1	90	3650	success	poisson_bootstrap	250	2615	215	6115	215	1155	65	0.0191	0.0043	0.0098	0.0148	4.449	1.951	0	(0.008, 0.021)
Diabetes mellitus → Visual disturbance	myocardial_infarction	1	180	1825	success	poisson_bootstrap	250	1795	155	5960	205	855	45	0.019	0.0044	0.0097	0.0146	4.343	1.9453	0	(0.007, 0.023)
Diabetes mellitus → Visual disturbance	myocardial_infarction	2	30	1825	success	poisson_bootstrap	250	1835	165	6215	225	895	50	0.0311	0.0115	0.0237	0.0196	2.7026	1.3122	0	(0.011, 0.028)
Diabetes mellitus → Visual disturbance	myocardial_infarction	2	90	365	success	poisson_bootstrap	250	575	70	6115	215			0.0469	0.009		0.0379	5.207		0	(0.019, 0.057)
Diabetes mellitus → Visual disturbance	myocardial_infarction	2	90	1825	success	poisson_bootstrap	250	1820	160	6115	215	875	50	0.0351	0.0093	0.0215	0.0258	3.7664	1.6327	0	(0.016, 0.036)
Diabetes mellitus → Visual disturbance	myocardial_infarction	2	90	3650	success	poisson_bootstrap	250	2615	215	6115	215	1155	65	0.0328	0.0095	0.0211	0.0233	3.4469	1.5513	0	(0.015, 0.031)
Diabetes mellitus → Visual disturbance	myocardial_infarction	2	180	1825	success	poisson_bootstrap	250	1795	155	5960	205	855	45	0.0315	0.01	0.0184	0.0214	3.134	1.7084	0	(0.012, 0.032)
Diabetes mellitus → Visual disturbance	myocardial_infarction	5	30	1825	success	poisson_bootstrap	250	1835	165	6215	225	895	50	0.0747	0.0315	0.0485	0.0432	2.3704	1.5392	0	(0.028, 0.059)
Diabetes mellitus → Visual disturbance	myocardial_infarction	5	90	365	success	poisson_bootstrap	250	575	70	6115	215			0.0798	0.0291		0.0508	2.7454		0	(0.029, 0.073)
Diabetes mellitus → Visual disturbance	myocardial_infarction	5	90	1825	success	poisson_bootstrap	250	1820	160	6115	215	875	50	0.0753	0.0306	0.0484	0.0447	2.4608	1.5562	0	(0.030, 0.061)
Diabetes mellitus → Visual disturbance	myocardial_infarction	5	90	3650	success	poisson_bootstrap	250	2615	215	6115	215	1155	65	0.0715	0.0318	0.0499	0.0397	2.25	1.4328	0	(0.027, 0.054)
Diabetes mellitus → Visual disturbance	myocardial_infarction	5	180	1825	success	poisson_bootstrap	250	1795	155	5960	205	855	45	0.0721	0.0299	0.0427	0.0422	2.4099	1.6856	0	(0.027, 0.057)
Disorder of hematopoietic structure → Venous varices	lung_cancer	1	30	1825	success	poisson_bootstrap	250	1480	25	11440	110	1515	30	0.005	0.0012	0.0074	0.0038	4.1097	0.6762	0.032	(0.000, 0.008)
Disorder of hematopoietic structure → Venous varices	lung_cancer	1	90	1825	gated_out	gated	0	1440	20	11265	105	1475	25			0.0039
Disorder of hematopoietic structure → Venous varices	lung_cancer	1	90	3650	gated_out	gated	0	1905	30	11265	105	2080	35			0.0043
Disorder of hematopoietic structure → Venous varices	lung_cancer	1	180	1825	gated_out	gated	0	1415	20	11010	100	1430	20			0.0043
Disorder of hematopoietic structure → Venous varices	lung_cancer	2	30	1825	success	poisson_bootstrap	250	1480	25	11440	110	1515	30	0.0083	0.0025	0.009	0.0059	3.3918	0.9217	0.016	(0.001, 0.011)
Disorder of hematopoietic structure → Venous varices	lung_cancer	2	90	1825	success	poisson_bootstrap	250	1440	20	11265	105	1475	25	0.0086	0.0023	0.0063	0.0062	3.6516	1.3645	0	(0.001, 0.012)
Disorder of hematopoietic structure → Venous varices	lung_cancer	2	90	3650	success	poisson_bootstrap	250	1905	30	11265	105	2080	35	0.0084	0.0024	0.0066	0.006	3.5473	1.2739	0	(0.002, 0.011)
Disorder of hematopoietic structure → Venous varices	lung_cancer	2	180	1825	success	poisson_bootstrap	250	1415	20	11010	100	1430	20	0.0082	0.0027	0.0066	0.0056	3.0984	1.2516	0	(0.001, 0.011)
Disorder of hematopoietic structure → Venous varices	lung_cancer	5	30	1825	success	poisson_bootstrap	250	1480	25	11440	110	1515	30	0.0189	0.0069	0.0155	0.012	2.7377	1.22	0	(0.003, 0.022)
Disorder of hematopoietic structure → Venous varices	lung_cancer	5	90	1825	success	poisson_bootstrap	250	1440	20	11265	105	1475	25	0.0181	0.0069	0.0134	0.0113	2.6408	1.3483	0	(0.003, 0.019)
Disorder of hematopoietic structure → Venous varices	lung_cancer	5	90	3650	success	poisson_bootstrap	250	1905	30	11265	105	2080	35	0.0166	0.0069	0.0128	0.0097	2.409	1.3003	0	(0.003, 0.019)
Disorder of hematopoietic structure → Venous varices	lung_cancer	5	180	1825	success	poisson_bootstrap	250	1415	20	11010	100	1430	20	0.0181	0.0066	0.0141	0.0115	2.7508	1.2879	0	(0.003, 0.021)
Malignant neoplastic disease → Disorder of the peripheral nervous system	lung_cancer	1	30	1825	success	poisson_bootstrap	250	2805	110	17975	140	2435	70	0.0108	0.0009	0.0113	0.0099	11.8543	0.9567	0	(0.006, 0.014)
Malignant neoplastic disease → Disorder of the peripheral nervous system	lung_cancer	1	90	365	success	poisson_bootstrap	250	1015	50	17750	140	710	20	0.0171	0.001	0.0068	0.0162	17.9684	2.526	0	(0.008, 0.026)
Malignant neoplastic disease → Disorder of the peripheral nervous system	lung_cancer	1	90	1825	success	poisson_bootstrap	250	2755	100	17750	140	2395	60	0.0104	0.001	0.0066	0.0095	10.691	1.5934	0	(0.005, 0.015)
Malignant neoplastic disease → Disorder of the peripheral nervous system	lung_cancer	1	90	3650	success	poisson_bootstrap	250	3675	125	17750	140	3435	80	0.0093	0.001	0.006	0.0083	9.3362	1.5336	0	(0.005, 0.011)
Malignant neoplastic disease → Disorder of the peripheral nervous system	lung_cancer	1	180	1825	success	poisson_bootstrap	250	2685	95	17335	135	2355	50	0.0101	0.0009	0.0064	0.0092	11.3964	1.5787	0	(0.005, 0.014)
Malignant neoplastic disease → Disorder of the peripheral nervous system	lung_cancer	2	30	1825	success	poisson_bootstrap	250	2805	110	17975	140	2435	70	0.0197	0.0017	0.0193	0.018	11.9031	1.0184	0	(0.012, 0.023)
Malignant neoplastic disease → Disorder of the peripheral nervous system	lung_cancer	2	90	365	success	poisson_bootstrap	250	1015	50	17750	140	710	20	0.0275	0.0018	0.0217	0.0257	15.1696	1.2661	0	(0.015, 0.039)
Malignant neoplastic disease → Disorder of the peripheral nervous system	lung_cancer	2	90	1825	success	poisson_bootstrap	250	2755	100	17750	140	2395	60	0.0193	0.0019	0.0153	0.0174	10.3027	1.2572	0	(0.012, 0.024)
Malignant neoplastic disease → Disorder of the peripheral nervous system	lung_cancer	2	90	3650	success	poisson_bootstrap	250	3675	125	17750	140	3435	80	0.0165	0.0019	0.013	0.0146	8.6746	1.268	0	(0.010, 0.019)
Malignant neoplastic disease → Disorder of the peripheral nervous system	lung_cancer	2	180	1825	success	poisson_bootstrap	250	2685	95	17335	135	2355	50	0.0169	0.0019	0.0144	0.015	9.0613	1.1747	0	(0.010, 0.020)
Malignant neoplastic disease → Disorder of the peripheral nervous system	lung_cancer	5	30	1825	success	poisson_bootstrap	250	2805	110	17975	140	2435	70	0.033	0.0056	0.0269	0.0274	5.878	1.2237	0	(0.020, 0.034)
Malignant neoplastic disease → Disorder of the peripheral nervous system	lung_cancer	5	90	365	success	poisson_bootstrap	250	1015	50	17750	140	710	20	0.0431	0.0059	0.0248	0.0372	7.3003	1.7368	0	(0.023, 0.053)
Malignant neoplastic disease → Disorder of the peripheral nervous system	lung_cancer	5	90	1825	success	poisson_bootstrap	250	2755	100	17750	140	2395	60	0.031	0.0061	0.0225	0.0249	5.0992	1.373	0	(0.017, 0.033)
Malignant neoplastic disease → Disorder of the peripheral nervous system	lung_cancer	5	90	3650	success	poisson_bootstrap	250	3675	125	17750	140	3435	80	0.0292	0.0062	0.0217	0.023	4.7226	1.3485	0	(0.016, 0.031)
Malignant neoplastic disease → Disorder of the peripheral nervous system	lung_cancer	5	180	1825	success	poisson_bootstrap	250	2685	95	17335	135	2355	50	0.0297	0.0058	0.0209	0.0239	5.1393	1.4242	0	(0.016, 0.031)
Malignant neoplastic disease → Inflammatory disorder of digestive tract	leukemia	1	30	1825	gated_out	gated	0	2595	35	17145	70	2145	25			0.003
Malignant neoplastic disease → Inflammatory disorder of digestive tract	leukemia	1	90	1825	gated_out	gated	0	2560	35	16890	65	2110	20			0.002
Malignant neoplastic disease → Inflammatory disorder of digestive tract	leukemia	1	90	3650	gated_out	gated	0	3280	40	16890	65	3135	30			0.002
Malignant neoplastic disease → Inflammatory disorder of digestive tract	leukemia	1	180	1825	gated_out	gated	0	2485	30	16505	60	2065	20			0.001
Malignant neoplastic disease → Inflammatory disorder of digestive tract	leukemia	2	30	1825	success	poisson_bootstrap	250	2595	35	17145	70	2145	25	0.0068	0.0015	0.0045	0.0053	4.4742	1.5001	0	(0.001, 0.009)
Malignant neoplastic disease → Inflammatory disorder of digestive tract	leukemia	2	90	1825	success	poisson_bootstrap	250	2560	35	16890	65	2110	20	0.0058	0.0014	0.003	0.0044	4.1682	1.9358	0.008	(0.001, 0.009)
Malignant neoplastic disease → Inflammatory disorder of digestive tract	leukemia	2	90	3650	success	poisson_bootstrap	250	3280	40	16890	65	3135	30	0.0051	0.0014	0.0031	0.0038	3.6945	1.655	0.016	(0.001, 0.007)
Malignant neoplastic disease → Inflammatory disorder of digestive tract	leukemia	2	180	1825	success	poisson_bootstrap	250	2485	30	16505	60	2065	20	0.0067	0.0012	0.0025	0.0055	5.5389	2.6673	0.008	(0.002, 0.011)
Malignant neoplastic disease → Inflammatory disorder of digestive tract	leukemia	5	30	1825	success	poisson_bootstrap	250	2595	35	17145	70	2145	25	0.0132	0.0027	0.01	0.0104	4.7935	1.3203	0	(0.005, 0.017)
Malignant neoplastic disease → Inflammatory disorder of digestive tract	leukemia	5	90	1825	success	poisson_bootstrap	250	2560	35	16890	65	2110	20	0.0119	0.0027	0.0084	0.0092	4.4514	1.4146	0	(0.004, 0.015)
Malignant neoplastic disease → Inflammatory disorder of digestive tract	leukemia	5	90	3650	success	poisson_bootstrap	250	3280	40	16890	65	3135	30	0.0121	0.0027	0.0079	0.0094	4.4897	1.5268	0	(0.004, 0.016)
Malignant neoplastic disease → Inflammatory disorder of digestive tract	leukemia	5	180	1825	success	poisson_bootstrap	250	2485	30	16505	60	2065	20	0.0125	0.0025	0.0082	0.01	5.0224	1.5107	0	(0.004, 0.017)
Malignant neoplastic disease → Inflammatory disorder of digestive tract	lung_cancer	1	30	1825	success	poisson_bootstrap	250	2595	105	17145	125	2145	70	0.011	0.0012	0.0086	0.0098	9.4425	1.2728	0	(0.006, 0.014)
Malignant neoplastic disease → Inflammatory disorder of digestive tract	lung_cancer	1	90	365	gated_out	gated	0	1010	50	16890	125	685	20			0.0035
Malignant neoplastic disease → Inflammatory disorder of digestive tract	lung_cancer	1	90	1825	success	poisson_bootstrap	250	2560	100	16890	125	2110	60	0.0089	0.001	0.0053	0.0078	8.581	1.6782	0	(0.004, 0.012)
Malignant neoplastic disease → Inflammatory disorder of digestive tract	lung_cancer	1	90	3650	success	poisson_bootstrap	250	3280	125	16890	125	3135	90	0.0085	0.0011	0.0051	0.0074	7.5376	1.6686	0	(0.004, 0.011)
Malignant neoplastic disease → Inflammatory disorder of digestive tract	lung_cancer	1	180	1825	success	poisson_bootstrap	250	2485	95	16505	120	2065	55	0.0105	0.001	0.0044	0.0094	9.9729	2.3589	0	(0.006, 0.014)
Malignant neoplastic disease → Inflammatory disorder of digestive tract	lung_cancer	2	30	1825	success	poisson_bootstrap	250	2595	105	17145	125	2145	70	0.0189	0.0019	0.0132	0.0171	10.2321	1.434	0	(0.012, 0.023)
Malignant neoplastic disease → Inflammatory disorder of digestive tract	lung_cancer	2	90	365	success	poisson_bootstrap	250	1010	50	16890	125	685	20	0.0233	0.0015	0.0104	0.0217	15.0288	2.2323	0	(0.012, 0.032)
Malignant neoplastic disease → Inflammatory disorder of digestive tract	lung_cancer	2	90	1825	success	poisson_bootstrap	250	2560	100	16890	125	2110	60	0.0174	0.0018	0.0121	0.0156	9.6684	1.4362	0	(0.010, 0.021)
Malignant neoplastic disease → Inflammatory disorder of digestive tract	lung_cancer	2	90	3650	success	poisson_bootstrap	250	3280	125	16890	125	3135	90	0.0162	0.0019	0.012	0.0143	8.4428	1.3448	0	(0.009, 0.019)
Malignant neoplastic disease → Inflammatory disorder of digestive tract	lung_cancer	2	180	1825	success	poisson_bootstrap	250	2485	95	16505	120	2065	55	0.0153	0.0016	0.0119	0.0137	9.504	1.279	0	(0.009, 0.018)
Malignant neoplastic disease → Inflammatory disorder of digestive tract	lung_cancer	5	30	1825	success	poisson_bootstrap	250	2595	105	17145	125	2145	70	0.03	0.0051	0.0287	0.0248	5.8246	1.0431	0	(0.018, 0.033)
Malignant neoplastic disease → Inflammatory disorder of digestive tract	lung_cancer	5	90	365	success	poisson_bootstrap	250	1010	50	16890	125	685	20	0.0304	0.0047	0.0239	0.0257	6.4174	1.2719	0	(0.014, 0.039)
Malignant neoplastic disease → Inflammatory disorder of digestive tract	lung_cancer	5	90	1825	success	poisson_bootstrap	250	2560	100	16890	125	2110	60	0.027	0.0051	0.0255	0.0219	5.2753	1.0569	0	(0.014, 0.029)
Malignant neoplastic disease → Inflammatory disorder of digestive tract	lung_cancer	5	90	3650	success	poisson_bootstrap	250	3280	125	16890	125	3135	90	0.0265	0.0053	0.0269	0.0212	4.9922	0.9853	0	(0.015, 0.028)
Malignant neoplastic disease → Inflammatory disorder of digestive tract	lung_cancer	5	180	1825	success	poisson_bootstrap	250	2485	95	16505	120	2065	55	0.026	0.0049	0.0245	0.0211	5.3532	1.0617	0	(0.015, 0.028)
